# Shifting Dynamics of DENV2 in Costa Rica: Emergence of the Cosmopolitan Genotype (2024)

**DOI:** 10.1101/2025.05.28.25328475

**Authors:** Mauricio Gonzalez Elizondo, Dihala Picado Soto, Estela Cordero Laurent, Francisco Duarte Martínez, Luiz Carlos Junior Alcantara, Vagner Fonseca, Jairo Andrés Méndez Rico, Jose Lourenco, Leticia Franco, Marta Giovanetti, Claudio Soto Garita

## Abstract

Dengue remains a major public health challenge. In Costa Rica, we implemented the first nationwide genomic surveillance to track the emergence of the DENV2 Cosmopolitan genotype. Phylogenetic and eco-epidemiological analyses revealed early detection, climate-linked spread, and spatial heterogeneity. Findings underscore the need for integrated surveillance to guide adaptive responses to emerging arboviral threats.
