## Supplementary material for "Shifting Dynamics of DENV2 in Costa Rica: Emergence of the Cosmopolitan Genotype (2024)": Table_S1

### Sheet: Sheet1
Table S1. Epidemiological data the DENV2-III samples sequenced as part of this study.
ID	Country	Genotype	Acession_Number	Coverage	Ct value
hDENV2/Costa_Rica/INC-825370/2024	Costa Rica	DENV-2 III	PV629090	94.982	27
hDENV2/Costa_Rica/INC-826627/2024	Costa Rica	DENV-2 III	PV629093	94.982	19
hDENV2/Costa_Rica/INC-827301/2024	Costa Rica	DENV-2 III	PV629094	94.982	24
hDENV2/Costa_Rica/INC-792536/2023	Costa Rica	DENV-2 III	PV628992	95.262	15
hDENV2/Costa_Rica/INC-792725/2023	Costa Rica	DENV-2 III	PV628993	94.227	17
hDENV2/Costa_Rica/INC-792808/2023	Costa Rica	DENV-2 III	PV628994	91.932	27
hDENV2/Costa_Rica/INC-792839/2023	Costa Rica	DENV-2 III	PV628995	95.253	25
hDENV2/Costa_Rica/INC-793113/2023	Costa Rica	DENV-2 III	PV628996	93.63	20
hDENV2/Costa_Rica/INC-793825/2023	Costa Rica	DENV-2 III	PV628997	82.774	25
hDENV2/Costa_Rica/INC-793828/2023	Costa Rica	DENV-2 III	PV628998	94.311	16
hDENV2/Costa_Rica/INC-793830/2023	Costa Rica	DENV-2 III	PV628999	95.253	20
hDENV2/Costa_Rica/INC-793832/2023	Costa Rica	DENV-2 III	PV629000	92.529	24
hDENV2/Costa_Rica/INC-793833/2023	Costa Rica	DENV-2 III	PV629001	91.662	22
hDENV2/Costa_Rica/INC-793835/2023	Costa Rica	DENV-2 III	PV629002	94.227	16
hDENV2/Costa_Rica/INC-794276/2023	Costa Rica	DENV-2 III	PV629003	86.905	22
hDENV2/Costa_Rica/INC-795550/2023	Costa Rica	DENV-2 III	PV629004	92.958	15
hDENV2/Costa_Rica/INC-795754/2023	Costa Rica	DENV-2 III	PV629005	95.038	24
hDENV2/Costa_Rica/INC-796295/2023	Costa Rica	DENV-2 III	PV629006	95.253	16
hDENV2/Costa_Rica/INC-796298/2023	Costa Rica	DENV-2 III	PV629007	94.003	15
hDENV2/Costa_Rica/INC-796299/2023	Costa Rica	DENV-2 III	PV629008	94.199	22
hDENV2/Costa_Rica/INC-797184/2023	Costa Rica	DENV-2 III	PV629009	95.253	22
hDENV2/Costa_Rica/INC-798103/2023	Costa Rica	DENV-2 III	PV629010	94.18	22
hDENV2/Costa_Rica/INC-798785/2023	Costa Rica	DENV-2 III	PV629011	95.271	14
hDENV2/Costa_Rica/INC-798819/2023	Costa Rica	DENV-2 III	PV629012	94.236	18
hDENV2/Costa_Rica/INC-799844/2023	Costa Rica	DENV-2 III	PV629013	95.253	22
hDENV2/Costa_Rica/INC-799964/2023	Costa Rica	DENV-2 III	PV629014	95.243	21
hDENV2/Costa_Rica/INC-800156/2023	Costa Rica	DENV-2 III	PV629015	95.253	27
hDENV2/Costa_Rica/INC-800157/2023	Costa Rica	DENV-2 III	PV629016	95.253	16
hDENV2/Costa_Rica/INC-800305/2023	Costa Rica	DENV-2 III	PV629017	95.262	18
hDENV2/Costa_Rica/INC-800310/2023	Costa Rica	DENV-2 III	PV629018	95.215	29
hDENV2/Costa_Rica/INC-800312/2023	Costa Rica	DENV-2 III	PV629019	95.253	23
hDENV2/Costa_Rica/INC-800315/2023	Costa Rica	DENV-2 III	PV629020	95.253	15
hDENV2/Costa_Rica/INC-800316/2023	Costa Rica	DENV-2 III	PV629021	95.253	27
hDENV2/Costa_Rica/INC-800324/2023	Costa Rica	DENV-2 III	PV629022	95.253	26
hDENV2/Costa_Rica/INC-800349/2023	Costa Rica	DENV-2 III	PV629023	93.695	25
hDENV2/Costa_Rica/INC-800587/2023	Costa Rica	DENV-2 III	PV629024	95.253	16
hDENV2/Costa_Rica/INC-800591/2023	Costa Rica	DENV-2 III	PV629025	94.982	13
hDENV2/Costa_Rica/INC-800597/2023	Costa Rica	DENV-2 III	PV629026	93.285	18
hDENV2/Costa_Rica/INC-800719/2023	Costa Rica	DENV-2 III	PV629027	94.964	25
hDENV2/Costa_Rica/INC-800723/2023	Costa Rica	DENV-2 III	PV628991	94.982	25
hDENV2/Costa_Rica/INC-800754/2023	Costa Rica	DENV-2 III	PV629028	94.982	17
hDENV2/Costa_Rica/INC-800869/2023	Costa Rica	DENV-2 III	PV629029	89.256	20
hDENV2/Costa_Rica/INC-801018/2023	Costa Rica	DENV-2 III	PV629030	62.805	24
hDENV2/Costa_Rica/INC-801255/2023	Costa Rica	DENV-2 III	PV629031	94.982	23
hDENV2/Costa_Rica/INC-801352/2023	Costa Rica	DENV-2 III	PV629032	94.982	12
hDENV2/Costa_Rica/INC-801599/2023	Costa Rica	DENV-2 III	PV629033	92.902	24
hDENV2/Costa_Rica/INC-801600/2023	Costa Rica	DENV-2 III	PV629034	89.284	27
hDENV2/Costa_Rica/INC-801707/2023	Costa Rica	DENV-2 III	PV629035	89.899	27
hDENV2/Costa_Rica/INC-801719/2023	Costa Rica	DENV-2 III	PV629036	93.285	22
hDENV2/Costa_Rica/INC-802765/2023	Costa Rica	DENV-2 III	PV629037	89.787	31
hDENV2/Costa_Rica/INC-802806/2023	Costa Rica	DENV-2 III	PV629038	95.187	16
hDENV2/Costa_Rica/INC-802807/2023	Costa Rica	DENV-2 III	PV629039	94.982	17
hDENV2/Costa_Rica/INC-802824/2023	Costa Rica	DENV-2 III	PV629040	76.04	31
hDENV2/Costa_Rica/INC-802831/2023	Costa Rica	DENV-2 III	PV629041	94.982	23
hDENV2/Costa_Rica/INC-802884/2023	Costa Rica	DENV-2 III	PV629042	87.689	31
hDENV2/Costa_Rica/INC-802897/2023	Costa Rica	DENV-2 III	PV629043	93.285	22
hDENV2/Costa_Rica/INC-802898/2023	Costa Rica	DENV-2 III	PV629044	89.694	27
hDENV2/Costa_Rica/INC-802900/2023	Costa Rica	DENV-2 III	PV629045	93.285	24
hDENV2/Costa_Rica/INC-802903/2023	Costa Rica	DENV-2 III	PV629046	95.104	22
hDENV2/Costa_Rica/INC-803038/2023	Costa Rica	DENV-2 III	PV629047	91.979	22
hDENV2/Costa_Rica/INC-803066/2023	Costa Rica	DENV-2 III	PV629048	96.838	18
hDENV2/Costa_Rica/INC-803070/2023	Costa Rica	DENV-2 III	PV629049	90.879	28
hDENV2/Costa_Rica/INC-804042/2023	Costa Rica	DENV-2 III	PV629050	95.187	18
hDENV2/Costa_Rica/INC-804101/2023	Costa Rica	DENV-2 III	PV629051	94.982	28
hDENV2/Costa_Rica/INC-804107/2023	Costa Rica	DENV-2 III	PV629052	85.077	27
hDENV2/Costa_Rica/INC-804307/2023	Costa Rica	DENV-2 III	PV629053	93.285	26
hDENV2/Costa_Rica/INC-804310/2023	Costa Rica	DENV-2 III	PV629054	93.285	27
hDENV2/Costa_Rica/INC-804311/2023	Costa Rica	DENV-2 III	PV629055	93.285	26
hDENV2/Costa_Rica/INC-804328/2023	Costa Rica	DENV-2 III	PV629056	93.285	26
hDENV2/Costa_Rica/INC-804362/2023	Costa Rica	DENV-2 III	PV629057	80.302	31
hDENV2/Costa_Rica/INC-804429/2023	Costa Rica	DENV-2 III	PV629058	94.982	24
hDENV2/Costa_Rica/INC-804449/2023	Costa Rica	DENV-2 III	PV629059	95.01	19
hDENV2/Costa_Rica/INC-804451/2023	Costa Rica	DENV-2 III	PV629060	93.285	28
hDENV2/Costa_Rica/INC-804469/2023	Costa Rica	DENV-2 III	PV629061	93.285	26
hDENV2/Costa_Rica/INC-804507/2023	Costa Rica	DENV-2 III	PV629062	93.285	27
hDENV2/Costa_Rica/INC-804508/2023	Costa Rica	DENV-2 III	PV629063	90.375	29
hDENV2/Costa_Rica/INC-804553/2023	Costa Rica	DENV-2 III	PV629064	89.209	28
hDENV2/Costa_Rica/INC-804698/2023	Costa Rica	DENV-2 III	PV629065	95.626	22
hDENV2/Costa_Rica/INC-804770/2023	Costa Rica	DENV-2 III	PV629066	88.724	31
hDENV2/Costa_Rica/INC-804825/2023	Costa Rica	DENV-2 III	PV629067	93.285	26
hDENV2/Costa_Rica/INC-804872/2023	Costa Rica	DENV-2 III	PV629068	94.982	17
hDENV2/Costa_Rica/INC-804903/2023	Costa Rica	DENV-2 III	PV629069	93.285	22
hDENV2/Costa_Rica/INC-805010/2023	Costa Rica	DENV-2 III	PV629070	97.799	22
hDENV2/Costa_Rica/INC-805323/2023	Costa Rica	DENV-2 III	PV629071	94.982	25
hDENV2/Costa_Rica/INC-805410/2023	Costa Rica	DENV-2 III	PV629072	94.982	17
hDENV2/Costa_Rica/INC-805857/2023	Costa Rica	DENV-2 III	PV629073	94.982	15
hDENV2/Costa_Rica/INC-805907/2023	Costa Rica	DENV-2 III	PV629074	95.561	21
hDENV2/Costa_Rica/INC-805965/2023	Costa Rica	DENV-2 III	PV629075	93.285	22
hDENV2/Costa_Rica/INC-806029/2023	Costa Rica	DENV-2 III	PV629076	92.026	24
hDENV2/Costa_Rica/INC-806060/2023	Costa Rica	DENV-2 III	PV629077	96.344	17
hDENV2/Costa_Rica/INC-806083/2023	Costa Rica	DENV-2 III	PV629078	95.187	18
hDENV2/Costa_Rica/INC-806231/2023	Costa Rica	DENV-2 III	PV629079	94.982	21
hDENV2/Costa_Rica/INC-806720/2023	Costa Rica	DENV-2 III	PV629080	94.982	22
hDENV2/Costa_Rica/INC-806731/2023	Costa Rica	DENV-2 III	PV629081	94.982	22
hDENV2/Costa_Rica/INC-806736/2023	Costa Rica	DENV-2 III	PV629082	94.982	27
hDENV2/Costa_Rica/INC-810638/2023	Costa Rica	DENV-2 III	PV629083	91.783	26
hDENV2/Costa_Rica/INC-810959/2023	Costa Rica	DENV-2 III	PV629084	95.635	14
hDENV2/Costa_Rica/INC-811082/2023	Costa Rica	DENV-2 III	PV629085	88.155	26
hDENV2/Costa_Rica/INC-811218/2023	Costa Rica	DENV-2 III	PV629086	89.899	22
hDENV2/Costa_Rica/INC-811227/2023	Costa Rica	DENV-2 III	PV629087	91.979	28
hDENV2/Costa_Rica/INC-811261/2023	Costa Rica	DENV-2 III	PV629088	94.982	16
hDENV2/Costa_Rica/INC-811304/2023	Costa Rica	DENV-2 III	PV629089	79.575	27
hDENV2/Costa_Rica/INC-819173/2024	Costa Rica	DENV-2 III	PV629101	93.285	28
hDENV2/Costa_Rica/INC-819881/2024	Costa Rica	DENV-2 III	PV629102	94.982	17
hDENV2/Costa_Rica/INC-819901/2024	Costa Rica	DENV-2 III	PV629103	93.285	23
hDENV2/Costa_Rica/INC-819950/2024	Costa Rica	DENV-2 III	PV629104	94.982	20
hDENV2/Costa_Rica/INC-821000/2024	Costa Rica	DENV-2 III	PV629105	93.285	26
hDENV2/Costa_Rica/INC-821426/2024	Costa Rica	DENV-2 III	PV629106	93.593	22
hDENV2/Costa_Rica/INC-824210/2024	Costa Rica	DENV-2 III	PV629108	93.285	21
hDENV2/Costa_Rica/INC-824250/2024	Costa Rica	DENV-2 III	PV629109	65.072	18
