## Supplementary material for "Shifting Dynamics of DENV2 in Costa Rica: Emergence of the Cosmopolitan Genotype (2024)": Table_S2

### Sheet: Sheet1
Table S2. Epidemiological data the DENV2-II samples sequenced as part of this study.
ID	Country	Genotype	Acession_Number	Coverage	Ct value
hDENV2/Costa_Rica/INC-822478/2024	Costa Rica	DENV-2 Cosmopolitan	PV629107	82.4	23
hDENV2/Costa_Rica/INC-824698/2024	Costa Rica	DENV-2 Cosmopolitan	PV629110	81.7	23
hDENV2/Costa_Rica/INC-826196/2024	Costa Rica	DENV-2 Cosmopolitan	PV629091	76.8	27
hDENV2/Costa_Rica/INC-826197/2024	Costa Rica	DENV-2 Cosmopolitan	PV629092	77.3	28
hDENV2/Costa_Rica/INC-827694/2024	Costa Rica	DENV-2 Cosmopolitan	PV629095	83	18
hDENV2/Costa_Rica/INC-828033/2024	Costa Rica	DENV-2 Cosmopolitan	PV629096	76.9	27
hDENV2/Costa_Rica/INC-828740/2024	Costa Rica	DENV-2 Cosmopolitan	PV629097	76.7	24
hDENV2/Costa_Rica/INC-829882/2024	Costa Rica	DENV-2 Cosmopolitan	PV629098	79.2	20
hDENV2/Costa_Rica/INC-832557/2024	Costa Rica	DENV-2 Cosmopolitan	PV629099	84	22
hDENV2/Costa_Rica/INC-834337/2024	Costa Rica	DENV-2 Cosmopolitan	PV629100	78.4	24
hDENV2/Costa_Rica/INC-834135/2024	Costa Rica	DENV-2 Cosmopolitan	PV629111	82.4	23
hDENV2/Costa_Rica/INC-834173/2024	Costa Rica	DENV-2 Cosmopolitan	PV629112	81.7	23
hDENV2/Costa_Rica/INC-834325/2024	Costa Rica	DENV-2 Cosmopolitan	PV629113	76.8	27
hDENV2/Costa_Rica/INC-835395/2024	Costa Rica	DENV-2 Cosmopolitan	PV629114	77.3	28
hDENV2/Costa_Rica/INC-835502/2024	Costa Rica	DENV-2 Cosmopolitan	PV629115	83	18
hDENV2/Costa_Rica/INC-840275/2024	Costa Rica	DENV-2 Cosmopolitan	PV629116	76.9	27
hDENV2/Costa_Rica/INC-840810/2024	Costa Rica	DENV-2 Cosmopolitan	PV629117	76.7	24
hDENV2/Costa_Rica/INC-840832/2024	Costa Rica	DENV-2 Cosmopolitan	PV629118	79.2	20
hDENV2/Costa_Rica/INC-840873/2024	Costa Rica	DENV-2 Cosmopolitan	PV629119	84	22
hDENV2/Costa_Rica/INC-840880/2024	Costa Rica	DENV-2 Cosmopolitan	PV629120	78.4	24
hDENV2/Costa_Rica/INC-840950/2024	Costa Rica	DENV-2 Cosmopolitan	PV629121	77.3	28
hDENV2/Costa_Rica/INC-840976/2024	Costa Rica	DENV-2 Cosmopolitan	PV629122	83	18
hDENV2/Costa_Rica/INC-841028/2024	Costa Rica	DENV-2 Cosmopolitan	PV629123	76.9	27
